# COVID-19 Vaccination Timing, Relative to Acute COVID-19, and Subsequent Risk of Long COVID

**DOI:** 10.1101/2025.04.22.25326224

**Authors:** Zachary Butzin-Dozier, Yunwen Ji, Lin-Chiun Wang, A. Jerrod Anzalone, Jeremy Coyle, Rachael V. Phillips, Rena C. Patel, Jing Sun, Eric Hurwitz, Sarang Deshpande, Junming (Seraphina) Shi, Andrew Mertens, Mark J. van der Laan, John M. Colford, Alan E. Hubbard, the National COVID Cohort Collaborative (N3C) Consortium

**Affiliations:** School of Public Health, University of California, Berkeley, Berkeley, CA USA; University of Nebraska Medical Center, Omaha, NE USA; University of Alabama at Birmingham, Birmingham, AL USA; Bloomberg School of Public Health, Johns Hopkins University, Baltimore, MD, USA; University of North Carolina at Chapel Hill, Chapel Hill, NC USA

## Abstract

**Objectives:** Long COVID is a debilitating condition that impacts millions of Americans, but patients and clinicians have little information on how to prevent this disorder. Vaccination is a vital tool in preventing acute COVID-19 and may confer additional protection against Long COVID. There is limited evidence regarding the optimal timing of COVID-19 vaccination (i.e., vaccination schedule) to minimize the risk of Long COVID.

**Methods:** We applied Longitudinal Targeted Maximum Likelihood Estimation to electronic health record (EHR) data from a retrospective cohort of patients vaccinated against COVID-19 between December 2021 and September 2022. We evaluated the association between binary COVID-19 vaccination status (two or more doses vs. zero doses) and 12-month Long COVID risk among patients diagnosed with acute COVID-19 between December 2021 and September 2022. In addition, we compared the 12-month cumulative risk of Long COVID (ICD-10 code U09.9) among patients diagnosed with acute COVID-19 one to three months after vaccination, three to five months after vaccination, or five to seven months after vaccination while adjusting for relevant high-dimensional baseline and time-dependent covariates.

**Results:** We analyzed EHR data from a retrospective cohort of 1,558,018 patients. In our binary cohort (*n* = 519,980), we found that vaccinated patients had a lower risk of Long COVID than unvaccinated patients (adjusted marginal risk ratio 0.84 (0.81, 0.88)). In our longitudinal cohort (*n* = 1,085,291), we did not find a significant difference in Long COVID risk comparing patients who were diagnosed with acute COVID-19 one to three months after vaccination versus patients who were diagnosed with COVID-19 three to five months (adjusted marginal risk ratio 0.93 (95% CI 0.62, 1.41) or 5 to 7 months (adjusted marginal risk ratio 1.06 (95% CI 0.72, 1.56)) after vaccination.

**Conclusions:** We found that COVID-19 vaccination before SARS-CoV-2 infection was protective against Long COVID, and we did not find that this protection significantly waned within 7 months after vaccination. These findings suggest that COVID-19 vaccination protects against Long COVID.
