## Supplemental Material 3 for "COVID-19 Vaccination Timing, Relative to Acute COVID-19, and Subsequent Risk of Long COVID"

### Sheet: Sheet1
Supplemental Material 3. Among low-risk* patients, the relationship between COVID-19 vaccination/booster timing, relative to acute COVID-19, and subsequent risk of Long COVID
Months from index vaccination to acute COVID-19	Adjusted risk	Unadjusted risk	Risk ratio (95% CI)	Column1
1-3 months	0.0034175	0.0195667	Reference
3-5 months	0.003638	0.0110142	1.0645 (0.40558, 2.7939)
5-7 months	0.0033084	0.0110759	0.96807 (0.359, 2.6105)
*Low-risk defined as patients between 18 and 65 years of age who were not immunocompromised and did not have chronic lung disease.
